# Aerobic Exercise Training Rejuvenates the Human Skeletal Muscle Methylome Ten Years after Breast Cancer Treatment and Survival

**DOI:** 10.1101/2022.09.12.22279705

**Authors:** Piotr P. Gorski, Truls Raastad, Max Ullrich, Daniel C. Turner, Jostein Hallén, Sebastian Imre Savari, Tormod S. Nilsen, Adam P. Sharples

**Author notes:** Joint corresponding authors Tormod S. Nilsen -, Adam P. Sharples –.

## Abstract

Cancer survivors suffer impairments in skeletal muscle (SkM) in terms of reduced mass and function. Interestingly, human SkM possesses an epigenetic memory of earlier stimuli, such as exercise. Long-term retention of epigenetic changes in SkM following cancer survival and/or exercise training have not yet been studied. We therefore investigated genome-wide DNA methylation (methylome) in SkM following a 5-month, 3/week aerobic training intervention in breast cancer survivors 10-14 years after diagnosis and treatment. These results were compared to breast cancer survivors who remained untrained and to age-matched controls with no history of cancer, who undertook the same training intervention. SkM biopsies were obtained before(pre) and after(post) the 5-month training period and InfiniumEPIC 850K DNA methylation arrays performed. The breast cancer survivors displayed a significant retention of increased DNA methylation (i.e., hypermethylation) at a larger number of differentially methylated positions (DMPs) compared with healthy age-matched controls pre-training. Training in cancer survivors led to an exaggerated number of DMPs with a hypermethylated signature occurring at random non-regulatory regions across the DNA compared with training in healthy age-matched controls. However, the opposite occurred in important gene regulatory regions, where training in cancer survivors elicited a considerable reduction in methylation (i.e., hypomethylation) in 99% of the DMPs located in CpG islands within promoter regions. Importantly, training was able to reverse the hypermethylation identified in cancer survivors back towards a hypomethylated signature that was observed pre-training in healthy age-matched controls at 300 (out of 881) of these island/promoter associated CpGs. Pathway enrichment analysis identified training in cancer survivors evoked this predominantly hypomethylated signature in pathways associated with: Cell cycle, DNA replication/repair, transcription, translation, mTOR signalling and the proteosome. Differentially methylated region (DMR) analysis also identified genes: BAG1, BTG2, CHP1, KIFC1, MKL2, MTR, PEX11B, POLD2, S100A6, SNORD104 and SPG7 as hypermethylated in breast cancer survivors, with training reversing these CpG island/promoter associated DMRs towards a hypomethylated signature. Training also elicited a largely different epigenetic response in healthy individuals than that observed in cancer survivors, with very few overlapping changes. Only one gene, SIRT2, was identified as having altered methylation in cancer survivors at baseline as well as after training in both the cancer survivors and healthy controls. In conclusion, human SkM muscle retains a hypermethylated signature as long as 10-14 years after breast cancer treatment and survival. Five months of aerobic training rejuvenated the SkM methylome towards signatures identified in healthy age-matched individuals in gene regulatory regions.
