## Supplementary material for "Aerobic Exercise Training Rejuvenates the Human Skeletal Muscle Methylome Ten Years after Breast Cancer Treatment and Survival": Suppl. File 3

### Sheet: 3A
DMRs Training in Healthy (Heathly Aged Matched Trained Post vs Healthy Aged Matched Pre) (with 108 experimental time and 378 between cancer group CpGs removed)
chromosome	region start	region end	length(bps)	probes in region	minimum FDR	Stouffer	Max Beta Difference	Mean Beta Difference	Overlapping Features	Nearest Feature	Distance to Nearest Feature (bps)
1	6844658	6845214	557	2	0.00270339	0.000500454	-0.0144614	-0.0103759	region overlaps with 44.344703770197484% of RP11-312B8.1 (-)	RP11-312B8.1 (-)	0
1	68517656	68517688	33	2	0.00133128	0.000500454	0.0281732	0.0221228	intron of GNG12-AS1 (+)	GNG12-AS1 (+)	0
1	229253184	229253200	17	2	0.00133128	0.000500454	0.015639	0.0143081	region is 22531 bp upstream of RP5-1065P14.2 (-)	RP5-1065P14.2 (-)	22531
11	61718972	61719416	445	2	0.000666247	0.000500454	0.0315664	0.024072	contained within BEST1 (+) , intron of BEST1 (+)	BEST1 (+)	0
11	128692792	128693472	681	2	0.00135103	0.000500454	0.0341198	0.0238186	region is 10480 bp downstream of FLI1 (+)	FLI1 (+)	10480
15	59397040	59397052	13	2	0.000405767	0.000500454	-0.0139048	-0.012644	region is 225 bp upstream of CCNB2 (+)	CCNB2 (+)	225
17	33446966	33447086	121	2	0.000345034	0.000500454	0.00396792	0.00368443	intron of RAD51D (-), intron of RAD51L3-RFFL (-), region overlaps with 81.818181818181827% of RAD51D (-) , region overlaps with 99.173553719008268% of RAD51L3-RFFL (-)	RAD51D (-)	0
2	241721312	241721920	609	2	0.00193781	0.000500454	0.0215331	0.0189797	intron of KIF1A (-)	KIF1A (-)	0
5	68530408	68530768	361	2	0.00105924	0.000500454	-0.0166007	-0.0102465	intron of RPS23P5 (-), region overlaps with 12.18836565096953% of CDK7 (+) , region overlaps with 13.850415512465375% of CDK7 (+) , region overlaps with 15.235457063711911% of CDK7 (+) , region overlaps with 16.343490304709142% of CDK7 (+) , region overlaps with 17.451523545706372% of CDK7 (+) , region overlaps with 19.113573407202217% of CDK7 (+) , region overlaps with 22.437673130193904% of CDK…	CDK7 (+)	0
6	25926050	25927016	967	2	0.00212469	0.000500454	0.0505012	0.0476121	contained within SLC17A2 (-)	SLC17A2 (-)	0
6	28864016	28864714	699	2	0.000106373	0.000500454	-0.021117	-0.0123662	region overlaps with 58.369098712446352% of HCG14 (+)	HCG14 (+)	0
6	30302940	30303536	597	2	0.00223717	0.000500454	0.0237392	0.0173099	contained within TRIM39 (+) , contained within TRIM39-RPP21 (+)	TRIM39-RPP21 (+)	0
7	94286520	94286672	153	2	0.000181704	0.000500454	0.0378243	0.0284563	intron of PEG10 (+)	PEG10 (+)	0
7	126891200	126891320	121	2	0.000181704	0.000500454	0.0319769	0.0208192	intron of GRM8 (-), region overlaps with 61.983471074380169% of GRM8 (-)	GRM8 (-)	0

### Sheet: 3B
DMRs Training in Healthy - located in CpG islands within promoters (Heathly Aged Matched Trained Post vs Healthy Aged Matched Pre) (with 108 experimental time and 378 between cancer group CpGs removed)
chromosome	region start	region end	length(bps)	probes in region	minimum FDR	Stouffer	Max Beta Difference	Mean Beta Difference	Overlapping Features	Nearest Feature	Distance to Nearest Feature (bps)
1	6844658	6845214	557	2	0.0014205	0.00049428	-0.0144614	-0.0103759	region overlaps with 44.344703770197484% of RP11-312B8.1 (-)	RP11-312B8.1 (-)	0
